# A scalable and equitable framework for target and patient prioritisation in rare disease antisense therapeutics

**DOI:** 10.64898/2026.03.23.26348690

**Authors:** Ella F. Whittle, Kylie-Ann Montgomery, Carme Camps, Nour Elkhateeb, Catherine Ryan, Sara Aguti, Thales A. C. de Guimarães, Usha Kini, Helen Stewart, Andrew G. L. Douglas, Louise Wilson, Harry G. Leitch, David S. Lynch, Robert Robinson, Michel Michaelides, Timothy W. Yu, Paul Gissen, Marlen C. Lauffer, Nick Lench, Dan O’Connor, Ana Lisa Tavares, Stephan J. Sanders, Manju A. Kurian, Hannah Titheradge, Emma Clement, Jacqueline van der Spuy, Jenny C. Taylor, Carlo Rinaldi, Francesco Muntoni, Haiyan Zhou, Alice E. Davidson, Mina Ryten, UPNAT consortium

**Author notes:** These authors contributed equally (Kylie-Ann Montgomery, Carme Camps, Nour Elkhateeb, Catherine Ryan). **Corresponding authors with equal contributions**.

## Abstract

**Background:** Nucleic acid therapies (NATs) comprise engineered DNA- or RNA-based medicines that act through sequence-specific interactions to modify gene function. Among these, antisense oligonucleotide (ASO) therapies are designed to bind messenger RNA (mRNA) or pre-mRNA to alter splicing, transcript stability, or translation. Many patients with a rare genetic disease stand to benefit from these treatments and, as underlying technologies continue to advance, a critical barrier to care is the equitable selection of targets and patients. Owing to landmark progress in genomic health care, the UK is uniquely positioned to develop a national framework on NAT patient-selection infrastructure. The UK Platform for Nucleic Acid Therapies (UPNAT) has been launched, in part, to meet this goal, with a key output being a structured patient and target selection framework to support NAT development and clinical application, using ASO therapies as a pilot modality.

**Methodology and Results:** A multidisciplinary panel of UK-based experts established the UPNAT framework to enable systematic assessment of ASO amenability across modular domains encompassing disease understanding, functional models, variant characteristics, and the individual patient, incorporating the recently published N1C VARIANT guidelines. This modular structure supports consistent prioritisation of tractable targets while identifying biological, clinical, technical, or evidentiary gaps currently limiting ASO development. Designed for implementation within the UK healthcare infrastructure and amenable to future automation using open-access resources, the framework was iteratively refined through application to genomic and clinical data from approved ASO therapies and selected real-world patient case studies.

**Conclusion:** We present the first disease-agnostic framework to support structured prioritisation of patients and targets (diseases, genes, or variants) for ASO development and consideration within specialist healthcare services. Designed to accommodate rapid technological advances in NATs, the framework promotes transparent, equitable, and reproducible decision-making within the UK National Health Service (NHS), with principles transferable to other healthcare systems.
